# Comprehensive genomic atlas of plasma proteome in the Japanese population: the Nagahama study

**DOI:** 10.1101/2025.11.20.25340712

**Authors:** Ta-Yu Yang, Takahisa Kawaguchi, Shuji Kawaguchi, Koichiro Higasa, Satoshi Yoshiji, Takeshi Iwasaki, Tie Zhao, Meiko Takahashi, Kazuya Setoh, Katsunori Horii, Shintaro Kato, Takeo Nakayama, Shinji Kosugi, Iwao Waga, Yasuharu Tabara, Masao Nagasaki, Fumihiko Matsuda

## Abstract

Combining the plasma proteome with the genome offers insights into diseases. Here, we characterized the genetic architecture of plasma proteins in 1,823 Japanese individuals. We identified 1,876 protein quantitative trait loci (pQTLs) comprising 1,395 variants associated with 1,254 unique proteins, with 77 pQTLs being specific to the Japanese population. Multi-ancestry fine-mapping identified 475 credible sets shared between Japanese *cis*-pQTLs and European *cis*-eQTLs. By integrating both *cis*- and *trans*-pQTLs, we identified a Japanese-specific *trans*-pQTL hotspot in the *CD36* gene, associated with 10 proteins and linked to decreased platelet and white blood cell counts. Leveraging Mendelian randomization (MR) integrating pQTLs and Biobank Japan genome-wide association study (GWAS), we identified 42 putative causal relationships between 24 proteins and 20 diseases. This analysis identified 11 proteins (FCRL1, KLB, ADH1B, ADH1C, IL1RL1, IL18R1, DPEP1, HP, MICB, IL6R, LRP11) as potential drug targets. Our findings significantly enhance the understanding of the plasma proteomic landscape in an East Asian population and provide a valuable resource for prioritizing population-specific therapeutic targets.
