## Supplementary material for "Comprehensive genomic atlas of plasma proteome in the Japanese population: the Nagahama study": Main Table 1 and 2

### Sheet: Table 1
SeqId	protein	outcome	method	nsnp	beta	se	pval	OR	OR_lci95	OR_uci95	FDR_threshold	FDR_pass	egger_pval	egger_beta	egger_se	Egger_pass	PPH4	ICD10_code	code_description
15525-294	ADH1C	Esophageal_cancer	Wald	1	2.0879	0.175448	1.1781e-32	8.06797	5.72031	11.3791	3.2514e-06	yes	NA	NA	NA	NA	0.994678	C	Neoplasms
9834-62	ADH1B	Esophageal_cancer	Wald	1	1.23191	0.0892914	2.67524e-43	3.42777	2.87743	4.08336	1.6257e-06	yes	NA	NA	NA	NA	0.9999	C	Neoplasms
5728-60	FCRL1	Grave's_disease	Wald	1	0.360102	0.0625733	8.6703e-09	1.43348	1.26802	1.62052	2.43855e-05	yes	NA	NA	NA	NA	0.850051	E	Endocrine, nutritional and metabolic diseases
16781-2	ENGASE	Pyelonephritis	Wald	1	0.300292	0.0762868	8.27281e-05	1.35025	1.16273	1.56802	0.000108922	yes	NA	NA	NA	NA	0.89474	N	Diseases of the genitourinary system
5102-55	MICB	Cirrhosis	Wald	1	0.280536	0.0584239	1.57301e-06	1.32384	1.1806	1.48445	4.22682e-05	yes	NA	NA	NA	NA	0.998873	K	Diseases of the digestive system
14079-14	IL18R1	Atopic_dermatitis	Wald	1	0.271136	0.0348387	7.10407e-15	1.31145	1.22489	1.40413	1.13799e-05	yes	NA	NA	NA	NA	0.996431	L	Diseases of the skin and subcutaneous tissue
5102-55	MICB	Hepatic_cancer	Wald	1	0.26731	0.064329	3.24786e-05	1.30644	1.15168	1.482	8.29107e-05	yes	NA	NA	NA	NA	0.911541	C	Neoplasms
4234-8	IL1RL1	Atopic_dermatitis	IVW	3	0.250445	0.0303621	1.60282e-16	1.2846	1.21038	1.36336	8.1285e-06	yes	0.769743	-0.147526	0.389941	no	0.984965	L	Diseases of the skin and subcutaneous tissue
9294-45	MFAP2	Rheumatoid_arthritis	Wald	1	0.203628	0.0467472	1.32494e-05	1.22584	1.11852	1.34347	6.5028e-05	yes	NA	NA	NA	NA	0.837471	M	Diseases of the musculoskeletal system and connective tissue
14100-63	C1QC	Cerebral_aneurysm	IVW	3	0.152688	0.03947	0.000109525	1.16496	1.07824	1.25866	0.00011705	yes	0.363127	0.159982	0.102633	no	0.977394	I	Diseases of the circulatory system
10569-28	MFAP2	Rheumatoid_arthritis	Wald	1	0.150098	0.0349559	1.75548e-05	1.16195	1.085	1.24435	7.15308e-05	yes	NA	NA	NA	NA	0.801491	M	Diseases of the musculoskeletal system and connective tissue
6431-68	PCYOX1	Stable_angina_pectoris	Wald	1	0.1487	0.0370058	5.86211e-05	1.16032	1.07914	1.24761	9.59162e-05	yes	NA	NA	NA	NA	0.990624	I	Diseases of the circulatory system
15363-32	APOA5	Asthma	Wald	1	0.130852	0.0282483	3.61799e-06	1.1398	1.07841	1.20469	5.03967e-05	yes	NA	NA	NA	NA	0.9964	J	Diseases of the respiratory system
19557-3	KLB	Cholelithiasis	IVW	3	0.119214	0.0288922	3.6886e-05	1.12661	1.06459	1.19225	8.77877e-05	yes	0.667703	0.0947147	0.164669	no	0.998301	K	Diseases of the digestive system
6382-17	MANBA	Myocardial_infarction	Wald	1	0.107233	0.0240203	8.03524e-06	1.11319	1.062	1.16686	6.01509e-05	yes	NA	NA	NA	NA	0.996498	I	Diseases of the circulatory system
4548-4	FUT3	Asthma	IVW	2	0.0886284	0.0186616	2.0418e-06	1.09267	1.05343	1.13338	4.55196e-05	yes	NA	NA	NA	NA	0.996384	J	Diseases of the respiratory system
5648-28	CTRB2	Type_2_diabetes	Wald	1	0.075373	0.0182218	3.52755e-05	1.07829	1.04046	1.11749	8.6162e-05	yes	NA	NA	NA	NA	0.998078	E	Endocrine, nutritional and metabolic diseases
9253-52	ABO	Myocardial_infarction	Wald	1	0.0736785	0.0114395	1.18916e-10	1.07646	1.05259	1.10087	1.30056e-05	yes	NA	NA	NA	NA	0.99487	I	Diseases of the circulatory system
9253-52	ABO	Type_2_diabetes	Wald	1	0.0320352	0.00783296	4.31766e-05	1.03255	1.01682	1.04853	8.94134e-05	yes	NA	NA	NA	NA	0.993719	E	Endocrine, nutritional and metabolic diseases
9253-52	ABO	Gastric_ulcer	Wald	1	-0.0491864	0.0113723	1.52449e-05	0.952004	0.931019	0.973462	6.66537e-05	yes	NA	NA	NA	NA	0.997604	K	Diseases of the digestive system
15602-43	IL6R	Stable_angina_pectoris	IVW	2	-0.0550546	0.0138358	6.91645e-05	0.946433	0.921113	0.97245	0.000100793	yes	NA	NA	NA	NA	0.964531	I	Diseases of the circulatory system
9297-12	B3GNT8	Stable_angina_pectoris	Wald	1	-0.0579845	0.0122985	2.41987e-06	0.943665	0.921189	0.966688	4.71453e-05	yes	NA	NA	NA	NA	0.954084	I	Diseases of the circulatory system
3054-3	HP	Stable_angina_pectoris	IVW	2	-0.0623944	0.0159362	9.03093e-05	0.939512	0.91062	0.969321	0.000110548	yes	NA	NA	NA	NA	0.976064	I	Diseases of the circulatory system
7905-30	HP	Stable_angina_pectoris	IVW	2	-0.065427	0.0168724	0.000105432	0.936667	0.906198	0.968161	0.000115425	yes	NA	NA	NA	NA	0.976064	I	Diseases of the circulatory system
9253-52	ABO	Chronic_hepatitis_C	Wald	1	-0.0661224	0.0147252	7.10816e-06	0.936016	0.909388	0.963425	5.68995e-05	yes	NA	NA	NA	NA	0.998424	B	Certain infectious and parasitic diseases
15602-43	IL6R	Angina_pectoris	IVW	2	-0.0707315	0.0163776	1.56887e-05	0.931712	0.902279	0.962105	6.82794e-05	yes	NA	NA	NA	NA	0.994514	I	Diseases of the circulatory system
15602-43	IL6R	Unstable_angina_pectoris	IVW	2	-0.089359	0.0201196	8.93835e-06	0.914517	0.879156	0.951301	6.17766e-05	yes	NA	NA	NA	NA	0.984558	I	Diseases of the circulatory system
6713-4	LRP11	Rheumatoid_arthritis	IVW	3	-0.100026	0.0235194	2.1101e-05	0.904814	0.86405	0.9475	7.64079e-05	yes	0.552811	0.474411	0.560457	no	0.968477	M	Diseases of the musculoskeletal system and connective tissue
15363-32	APOA5	Stable_angina_pectoris	Wald	1	-0.100688	0.0247161	4.62576e-05	0.904215	0.861456	0.949097	9.10391e-05	yes	NA	NA	NA	NA	0.99496	I	Diseases of the circulatory system
3054-3	HP	Myocardial_infarction	IVW	2	-0.103222	0.0179759	9.34404e-09	0.901927	0.870703	0.934271	2.60112e-05	yes	NA	NA	NA	NA	0.999741	I	Diseases of the circulatory system
9834-62	ADH1B	Stable_angina_pectoris	Wald	1	-0.103789	0.026157	7.24976e-05	0.901415	0.856366	0.948834	0.000102419	yes	NA	NA	NA	NA	0.990338	I	Diseases of the circulatory system
7905-30	HP	Myocardial_infarction	IVW	2	-0.109749	0.0190314	8.08158e-09	0.896059	0.86325	0.930114	2.27598e-05	yes	NA	NA	NA	NA	0.999741	I	Diseases of the circulatory system
15363-32	APOA5	Myocardial_infarction	Wald	1	-0.11215	0.027867	5.7103e-05	0.89391	0.846395	0.944093	9.42905e-05	yes	NA	NA	NA	NA	0.952325	I	Diseases of the circulatory system
9834-62	ADH1B	Angina_pectoris	Wald	1	-0.114352	0.0293078	9.54956e-05	0.891944	0.842151	0.94468	0.000112173	yes	NA	NA	NA	NA	0.992112	I	Diseases of the circulatory system
8794-13	DPEP1	Type_2_diabetes	Wald	1	-0.116953	0.0274351	2.01789e-05	0.889627	0.843053	0.938774	7.47822e-05	yes	NA	NA	NA	NA	0.942608	E	Endocrine, nutritional and metabolic diseases
3054-3	HP	Peripheral_arterial_disease	IVW	2	-0.118664	0.0306994	0.000110936	0.888106	0.836244	0.943185	0.000118676	yes	NA	NA	NA	NA	0.872432	I	Diseases of the circulatory system
19590-46	SFTPD	Chronic_obstructive_pulmonary_disease	Wald	1	-0.126098	0.0317796	7.25141e-05	0.881529	0.828295	0.938184	0.000104045	yes	NA	NA	NA	NA	0.989642	J	Diseases of the respiratory system
4548-4	FUT3	Cholelithiasis	IVW	2	-0.134351	0.0214247	3.59027e-10	0.874283	0.83833	0.911778	1.46313e-05	yes	NA	NA	NA	NA	0.999866	K	Diseases of the digestive system
15525-294	ADH1C	Stable_angina_pectoris	Wald	1	-0.208693	0.050423	3.49062e-05	0.811645	0.735267	0.895956	8.45364e-05	yes	NA	NA	NA	NA	0.992193	I	Diseases of the circulatory system
13427-66	MAN1C1	Unstable_angina_pectoris	IVW	2	-0.22418	0.0507628	1.00445e-05	0.799172	0.723485	0.882775	6.34023e-05	yes	NA	NA	NA	NA	0.901404	I	Diseases of the circulatory system
5618-50	FAM3B	Chronic_hepatitis_C	Wald	1	-0.313141	0.0745311	2.6517e-05	0.731147	0.631775	0.846149	7.80336e-05	yes	NA	NA	NA	NA	0.998356	B	Certain infectious and parasitic diseases
15363-32	APOA5	Aortic_aneurysm	Wald	1	-0.379082	0.0882722	1.75111e-05	0.684489	0.575742	0.813777	6.99051e-05	yes	NA	NA	NA	NA	0.998986	I	Diseases of the circulatory system

### Sheet: Table 2
GeneName	Drug_Name	First_Approval	Count	Action_Type	Mesh
ADH1B, ADH1C	FOMEPIZOLE	1997	1	INHIBITOR	D008268: Macular Degeneration
ADH1B, ADH1C	NITREFAZOLE,N6022,CAVOSONSTAT	Clinical trial	3	INHIBITOR,INHIBITOR,INHIBITOR	NA,D001249: Asthma,D003550: Cystic Fibrosis,D001249: Asthma,D003550: Cystic Fibrosis,D029424: Pulmonary Disease, Chronic Obstructive
DPEP1	CILASTATIN,CILASTATIN SODIUM	1985	2	INHIBITOR,INHIBITOR	D001424: Bacterial Infections,D007239: Infections,D010019: Osteomyelitis,D011704: Pyelonephritis,D014552: Urinary Tract Infections,D018410: Pneumonia, Bacterial,D018805: Sepsis,D019337: Hematologic Neoplasms,D053717: Pneumonia, Ventilator-Associated,D004696: Endocarditis,D007239: Infections,D011014: Pneumonia,D014552: Urinary Tract Infections,D018805: Sepsis,D059413: Intraabdominal Infections
FCRL1	MDX-210,MDX-447,IMGATUZUMAB,OBEXELIMAB	Clinical trial	4	CROSS-LINKING AGENT,CROSS-LINKING AGENT,CROSS-LINKING AGENT,INHIBITOR	NA,D016543: Central Nervous System Neoplasms,D002289: Carcinoma, Non-Small-Cell Lung,D006258: Head and Neck Neoplasms,D009369: Neoplasms,D015179: Colorectal Neoplasms,D000077733: Immunoglobulin G4-Related Disease,D000744: Anemia, Hemolytic, Autoimmune,D008180: Lupus Erythematosus, Systemic
HP	APROTININ	1993	1	INHIBITOR	D001943: Breast Neoplasms,D006470: Hemorrhage,D010195: Pancreatitis
HP	EPTACOG ALFA (ACTIVATED)	1996	1	EXOGENOUS PROTEIN	D000096722: Cystitis, Hemorrhagic,D002543: Cerebral Hemorrhage,D002836: Hemophilia B,D005168: Factor VII Deficiency,D006467: Hemophilia A,D006470: Hemorrhage,D006474: Hemorrhagic Disorders,D013915: Thrombasthenia,D020300: Intracranial Hemorrhages
HP	COAGULATION FACTOR IX RECOMBINANT HUMAN	1997	1	EXOGENOUS PROTEIN	D002836: Hemophilia B
HP	COAGULATION FACTOR IX HUMAN	2001	1	EXOGENOUS PROTEIN	D002836: Hemophilia B
HP	ANTITHROMBIN ALFA	2006	1	INHIBITOR	D004211: Disseminated Intravascular Coagulation,D011225: Pre-Eclampsia,D020152: Antithrombin III Deficiency
HP	RIVAROXABAN	2008	1	INHIBITOR	D000082862: Aortic Valve Disease,D000083242: Ischemic Stroke,D000755: Anemia, Sickle Cell,D000789: Angina, Unstable,D001024: Aortic Valve Stenosis,D001281: Atrial Fibrillation,D001778: Blood Coagulation Disorders,D003327: Coronary Disease,D003924: Diabetes Mellitus, Type 2,D006331: Heart Diseases,D006406: Hematoma,D006470: Hemorrhage,D006620: Hip Fractures,D007511: Ischemia,D008103: Liver Cirrhos…
HP	ECALLANTIDE	2009	1	INHIBITOR	D000799: Angioedema,D054179: Angioedemas, Hereditary
HP	HUMAN C1-ESTERASE INHIBITOR,APIXABAN	2011	2	INHIBITOR,INHIBITOR	D000799: Angioedema,D009471: Neuromyelitis Optica,D045169: Severe Acute Respiratory Syndrome,D051436: Renal Insufficiency, Chronic,D051437: Renal Insufficiency,D054179: Angioedemas, Hereditary,D000083242: Ischemic Stroke,D000755: Anemia, Sickle Cell,D001024: Aortic Valve Stenosis,D001178: Arthroplasty,D001281: Atrial Fibrillation,D001282: Atrial Flutter,D001778: Blood Coagulation Disorders,D00461…
HP	EDOXABAN TOSYLATE	2015	1	INHIBITOR	D001281: Atrial Fibrillation,D004617: Embolism,D011655: Pulmonary Embolism,D013927: Thrombosis,D020246: Venous Thrombosis,D020521: Stroke,D054556: Venous Thromboembolism
HP	EFTRENONACOG ALFA,ALBUTREPENONACOG ALFA,COAGULATION FACTOR X HUMAN	2016	3	EXOGENOUS PROTEIN,EXOGENOUS PROTEIN,EXOGENOUS PROTEIN	D002836: Hemophilia B,D006467: Hemophilia A,D002836: Hemophilia B,D005171: Factor X Deficiency,D006470: Hemorrhage
HP	NONACOG BETA PEGOL,EMICIZUMAB,BETRIXABAN	2017	3	EXOGENOUS PROTEIN,OTHER,INHIBITOR	D002836: Hemophilia B,D006467: Hemophilia A,D006470: Hemorrhage,D001281: Atrial Fibrillation,D001282: Atrial Flutter,D006470: Hemorrhage,D007674: Kidney Diseases,D008107: Liver Diseases,D013923: Thromboembolism,D013927: Thrombosis,D054556: Venous Thromboembolism
HP	LANADELUMAB	2018	1	INHIBITOR	D000799: Angioedema,D007022: Hypotension,D014947: Wounds and Injuries,D045169: Severe Acute Respiratory Syndrome,D054179: Angioedemas, Hereditary
HP	BEROTRALSTAT HYDROCHLORIDE	2020	1	INHIBITOR	D000799: Angioedema,D054179: Angioedemas, Hereditary
HP	SUTIMLIMAB,EPTACOG BETA (ACTIVATED),VALOCTOCOGENE ROXAPARVOVEC	2022	3	INHIBITOR,EXOGENOUS PROTEIN,EXOGENOUS PROTEIN	D000744: Anemia, Hemolytic, Autoimmune,D006461: Hemolysis,D007154: Immune System Diseases,D016553: Purpura, Thrombocytopenic, Idiopathic,D002836: Hemophilia B,D006467: Hemophilia A,D006467: Hemophilia A
HP	LAMPALIZUMAB,DANICOPAN,MILVEXIAN,OSOCIMAB,ABELACIMAB,BISMUTH SUBGALLATE,EPTACOG ALFA PEGOL (ACTIVATED),PCI-27483,AVORALSTAT,PEGNIVACOGIN,TRENONACOG ALFA,FIDANACOGENE ELAPARVOVEC,ETRANACOGENE DEZAPARVOVEC,OTAMIXABAN,LETAXABAN,DAREXABAN,BEMIPARIN,IDRABIOTAPARINUX SODIUM,IDRAPARINUX SODIUM	Clinical trial	19	INHIBITOR,INHIBITOR,INHIBITOR,NEGATIVE ALLOSTERIC MODULATOR,INHIBITOR,ACTIVATOR,EXOGENOUS PROTEIN,INHIBITOR,INHIBITOR,INHIBITOR,EXOGENOUS PROTEIN,EXOGENOUS GENE,EXOGENOUS PROTEIN,INHIBITOR,INHIBITOR,INHIBITOR,INHIBITOR,INHIBITOR,INHIBITOR	D057092: Geographic Atrophy,D006456: Hemoglobinuria,D006457: Hemoglobinuria, Paroxysmal,D007674: Kidney Diseases,D008107: Liver Diseases,D015432: Glomerulonephritis, Membranoproliferative,D045169: Severe Acute Respiratory Syndrome,D057092: Geographic Atrophy,D001281: Atrial Fibrillation,D013927: Thrombosis,D054058: Acute Coronary Syndrome,NA,D001281: Atrial Fibrillation,D054556: Venous Thromboemb…
IL1RL1, IL18R1	ANAKINRA	2001	1	ANTAGONIST	D000075122: Smoldering Multiple Myeloma,D000690: Amyotrophic Lateral Sclerosis,D001171: Arthritis, Juvenile,D001172: Arthritis, Rheumatoid,D001249: Asthma,D001762: Blepharitis,D001930: Brain Injuries,D001943: Breast Neoplasms,D002543: Cerebral Hemorrhage,D003882: Dermatomyositis,D003920: Diabetes Mellitus,D003922: Diabetes Mellitus, Type 1,D004715: Endometriosis,D006073: Gout,D006105: Granulomato…
IL1RL1, IL18R1	SPESOLIMAB,RELATLIMAB	2022	2	ANTAGONIST,INHIBITOR	D003093: Colitis, Ulcerative,D003424: Crohn Disease,D003876: Dermatitis, Atopic,D007154: Immune System Diseases,D007249: Inflammation,D011565: Psoriasis,D017497: Hidradenitis Suppurativa,D056770: Netherton Syndrome,D002280: Carcinoma, Basal Cell,D002289: Carcinoma, Non-Small-Cell Lung,D002292: Carcinoma, Renal Cell,D002294: Carcinoma, Squamous Cell,D002817: Chordoma,D003110: Colonic Neoplasms,D00…
IL1RL1, IL18R1	ASTEGOLIMAB,IBOCTADEKIN,IMSIDOLIMAB,AMG-108,MEDI-8968,FAVEZELIMAB,IERAMILIMAB,FIANLIMAB,EFTILAGIMOD ALFA,TEBOTELIMAB	Clinical trial	10	INHIBITOR,AGONIST,ANTAGONIST,ANTAGONIST,INHIBITOR,INHIBITOR,INHIBITOR,INHIBITOR,VACCINE ANTIGEN,INHIBITOR	D001249: Asthma,D003876: Dermatitis, Atopic,D029424: Pulmonary Disease, Chronic Obstructive,D045169: Severe Acute Respiratory Syndrome,D008223: Lymphoma,D008228: Lymphoma, Non-Hodgkin,D008545: Melanoma,D009369: Neoplasms,D000152: Acne Vulgaris,D007057: Ichthyosis,D011565: Psoriasis,D017486: Acneiform Eruptions,D017497: Hidradenitis Suppurativa,D001172: Arthritis, Rheumatoid,D003920: Diabetes Mell…
IL6R	SOMATROPIN	1976	1	AGONIST	D000375: Aging,D000690: Amyotrophic Lateral Sclerosis,D001930: Brain Injuries,D002056: Burns,D002100: Cachexia,D002318: Cardiovascular Diseases,D003424: Crohn Disease,D003550: Cystic Fibrosis,D003920: Diabetes Mellitus,D004392: Dwarfism,D004393: Dwarfism, Pituitary,D004700: Endocrine System Diseases,D005317: Fetal Growth Retardation,D006130: Growth Disorders,D006333: Heart Failure,D007018: Hypopi…
IL6R	SOMATREM	1985	1	AGONIST	NA
IL6R	SARGRAMOSTIM,FILGRASTIM	1991	2	AGONIST,AGONIST	D000077195: Squamous Cell Carcinoma of Head and Neck,D000230: Adenocarcinoma,D000544: Alzheimer Disease,D000754: Anemia, Refractory, with Excess of Blasts,D001172: Arthritis, Rheumatoid,D001661: Biliary Tract Neoplasms,D001749: Urinary Bladder Neoplasms,D001932: Brain Neoplasms,D001943: Breast Neoplasms,D002051: Burkitt Lymphoma,D002277: Carcinoma,D002285: Carcinoma, Intraductal, Noninfiltrating,…
IL6R	ALDESLEUKIN	1992	1	AGONIST	D000026: Abortion, Habitual,D000077192: Adenocarcinoma of Lung,D000081483: Squamous Intraepithelial Lesions,D000092122: Bronchiolitis Obliterans Syndrome,D000163: Acquired Immunodeficiency Syndrome,D000506: Alopecia Areata,D000544: Alzheimer Disease,D000690: Amyotrophic Lateral Sclerosis,D000744: Anemia, Hemolytic, Autoimmune,D000753: Anemia, Refractory,D000754: Anemia, Refractory, with Excess of…
IL6R	OPRELVEKIN,DACLIZUMAB	1997	2	AGONIST,INHIBITOR	D006467: Hemophilia A,D008224: Lymphoma, Follicular,D008258: Waldenstrom Macroglobulinemia,D009369: Neoplasms,D013921: Thrombocytopenia,D014842: von Willebrand Diseases,D015451: Leukemia, Lymphocytic, Chronic, B-Cell,D015464: Leukemia, Myelogenous, Chronic, BCR-ABL Positive,D018442: Lymphoma, B-Cell, Marginal Zone,D000741: Anemia, Aplastic,D001249: Asthma,D003093: Colitis, Ulcerative,D003920: Dia…
IL6R	BASILIXIMAB	1998	1	INHIBITOR	D000690: Amyotrophic Lateral Sclerosis,D003093: Colitis, Ulcerative,D003922: Diabetes Mellitus, Type 1,D004062: DiGeorge Syndrome,D004646: Emphysema,D005909: Glioblastoma,D005923: Glomerulosclerosis, Focal Segmental,D006086: Graft vs Host Disease,D006103: Granuloma, Lethal Midline,D006689: Hodgkin Disease,D007154: Immune System Diseases,D007239: Infections,D007674: Kidney Diseases,D007683: Kidney…
IL6R	DENILEUKIN DIFTITOX	1999	1	BINDING AGENT	D005185: Fallopian Tube Neoplasms,D006086: Graft vs Host Disease,D007680: Kidney Neoplasms,D007938: Leukemia,D008223: Lymphoma,D008228: Lymphoma, Non-Hodgkin,D008545: Melanoma,D009101: Multiple Myeloma,D009369: Neoplasms,D010051: Ovarian Neoplasms,D010190: Pancreatic Neoplasms,D010534: Peritoneal Neoplasms,D015451: Leukemia, Lymphocytic, Chronic, B-Cell,D015456: Leukemia, Biphenotypic, Acute,D015…
IL6R	PEGVISOMANT,PEGFILGRASTIM	2002	2	ANTAGONIST,AGONIST	D000172: Acromegaly,D001943: Breast Neoplasms,D005359: Fibrous Dysplasia, Polyostotic,D008175: Lung Neoplasms,D010900: Pituitary Diseases,D011471: Prostatic Neoplasms,D012509: Sarcoma,D015179: Colorectal Neoplasms,D000077192: Adenocarcinoma of Lung,D000306: Adrenal Cortex Neoplasms,D000741: Anemia, Aplastic,D001749: Urinary Bladder Neoplasms,D001932: Brain Neoplasms,D001943: Breast Neoplasms,D002…
IL6R	TOCILIZUMAB	2005	1	INHIBITOR	D000072658: Non-ST Elevated Myocardial Infarction,D000080424: Cytokine Release Syndrome,D000690: Amyotrophic Lateral Sclerosis,D001171: Arthritis, Juvenile,D001172: Arthritis, Rheumatoid,D001528: Behcet Syndrome,D001749: Urinary Bladder Neoplasms,D001943: Breast Neoplasms,D002289: Carcinoma, Non-Small-Cell Lung,D003865: Depressive Disorder, Major,D003882: Dermatomyositis,D003922: Diabetes Mellitu…
IL6R	LIPEGFILGRASTIM	2013	1	AGONIST	D008223: Lymphoma,D009369: Neoplasms,D009503: Neutropenia,D012512: Sarcoma, Ewing
IL6R	METRELEPTIN	2014	1	AGONIST	D000568: Amenorrhea,D003922: Diabetes Mellitus, Type 1,D005215: Fasting,D007333: Insulin Resistance,D008060: Lipodystrophy,D008068: Lipomatosis,D008107: Liver Diseases,D009765: Obesity,D024821: Metabolic Syndrome,D039682: HIV-Associated Lipodystrophy Syndrome,D052496: Lipodystrophy, Familial Partial,D065626: Non-alcoholic Fatty Liver Disease
IL6R	SARILUMAB,BENRALIZUMAB	2017	2	ANTAGONIST,INHIBITOR	D001171: Arthritis, Juvenile,D001172: Arthritis, Rheumatoid,D007154: Immune System Diseases,D007251: Influenza, Human,D008175: Lung Neoplasms,D008545: Melanoma,D011014: Pneumonia,D011111: Polymyalgia Rheumatica,D012594: Scleroderma, Localized,D013167: Spondylitis, Ankylosing,D013700: Giant Cell Arteritis,D014605: Uveitis,D034721: Mastocytosis, Systemic,D045169: Severe Acute Respiratory Syndrome,D…
IL6R	TAGRAXOFUSP	2018	1	BINDING AGENT	D008223: Lymphoma,D009190: Myelodysplastic Syndromes,D009369: Neoplasms,D015470: Leukemia, Myeloid, Acute,D015477: Leukemia, Myelomonocytic, Chronic
IL6R	SATRALIZUMAB,SOMAPACITAN	2020	2	ANTAGONIST,AGONIST	D004672: Encephalitis, Japanese,D006976: Hypertension, Pulmonary,D007154: Immune System Diseases,D009157: Myasthenia Gravis,D009471: Neuromyelitis Optica,D004393: Dwarfism, Pituitary
IL6R	LONAPEGSOMATROPIN	2021	1	AGONIST	D004283: Dog Diseases,D004393: Dwarfism, Pituitary,D010003: Osteoarthritis,D013006: Growth Hormone,D014424: Turner Syndrome
IL6R	SOMATROGON,EFLAPEGRASTIM	2022	2	AGONIST,AGONIST	D004393: Dwarfism, Pituitary,D001943: Breast Neoplasms,D008223: Lymphoma,D009369: Neoplasms,D009503: Neutropenia,D064147: Febrile Neutropenia
IL6R	BENEGRASTIM	2023	1	AGONIST	D001943: Breast Neoplasms,D009369: Neoplasms,D009503: Neutropenia
IL6R	VOBARILIZUMAB,LEVILIMAB,MAVRILIMUMAB,REGRAMOSTIM,BALUGRASTIM,LENOGRASTIM,PEGTEOGRASTIM,CSL-324,SIMLUKAFUSP ALFA,RECOMBINANT HUMAN INTERLEUKIN-15,PEGENZILEUKIN,VIXARELIMAB,NEMOLIZUMAB,MIBAVADEMAB,CINTREDEKIN BESUDOTOX,CSL-360,FLOTETUZUMAB,TALACOTUZUMAB	Clinical trial	18	INHIBITOR,INHIBITOR,ANTAGONIST,AGONIST,AGONIST,AGONIST,AGONIST,ANTAGONIST,BINDING AGENT,AGONIST,AGONIST,INHIBITOR,INHIBITOR,AGONIST,BINDING AGENT,INHIBITOR,BINDING AGENT,BINDING AGENT	D001172: Arthritis, Rheumatoid,D008180: Lupus Erythematosus, Systemic,D001172: Arthritis, Rheumatoid,D045169: Severe Acute Respiratory Syndrome,D001172: Arthritis, Rheumatoid,D013700: Giant Cell Arteritis,D045169: Severe Acute Respiratory Syndrome,D001064: Appendicitis,D001943: Breast Neoplasms,D002051: Burkitt Lymphoma,D002289: Carcinoma, Non-Small-Cell Lung,D002292: Carcinoma, Renal Cell,D00311…
KLB	PEGBELFERMIN,FAZPILODEMAB,ALDAFERMIN	Clinical trial	3	AGONIST,AGONIST,ACTIVATOR	D003924: Diabetes Mellitus, Type 2,D008103: Liver Cirrhosis,D065626: Non-alcoholic Fatty Liver Disease,D003924: Diabetes Mellitus, Type 2,D007333: Insulin Resistance,D065626: Non-alcoholic Fatty Liver Disease,D003248: Constipation,D003920: Diabetes Mellitus,D007674: Kidney Diseases,D008105: Liver Cirrhosis, Biliary,D008107: Liver Diseases,D015209: Cholangitis, Sclerosing,D065626: Non-alcoholic Fa…
LRP11	ANDEXANET ALFA	2019	1	INHIBITOR	D006470: Hemorrhage,D064420: Drug-Related Side Effects and Adverse Reactions
LRP11	MARSTACIMAB,CONCIZUMAB,BAY-1093884	Clinical trial	3	INHIBITOR,INHIBITOR,INHIBITOR	D002836: Hemophilia B,D006467: Hemophilia A,D002836: Hemophilia B,D006467: Hemophilia A,D002836: Hemophilia B,D006467: Hemophilia A
MICB	EFGARTIGIMOD ALFA	2021	1	ANTAGONIST	D000077733: Immunoglobulin G4-Related Disease,D001327: Autoimmune Diseases,D007154: Immune System Diseases,D007674: Kidney Diseases,D008181: Lupus Nephritis,D009157: Myasthenia Gravis,D010391: Pemphigoid, Bullous,D012859: Sjogren's Syndrome,D016553: Purpura, Thrombocytopenic, Idiopathic,D020275: Guillain-Barre Syndrome,D020277: Polyradiculoneuropathy, Chronic Inflammatory Demyelinating,D054971: O…
MICB	ROZANOLIXIZUMAB	2023	1	INHIBITOR	D005356: Fibromyalgia,D009157: Myasthenia Gravis,D013921: Thrombocytopenia,D016553: Purpura, Thrombocytopenic, Idiopathic,D020277: Polyradiculoneuropathy, Chronic Inflammatory Demyelinating
MICB	ORILANOLIMAB,NIPOCALIMAB,BATOCLIMAB	Clinical trial	3	ANTAGONIST,ANTAGONIST,INHIBITOR	D000077733: Immunoglobulin G4-Related Disease,D000744: Anemia, Hemolytic, Autoimmune,D001327: Autoimmune Diseases,D009157: Myasthenia Gravis,D010392: Pemphigus,D000744: Anemia, Hemolytic, Autoimmune,D001172: Arthritis, Rheumatoid,D004899: Erythroblastosis, Fetal,D008180: Lupus Erythematosus, Systemic,D008181: Lupus Nephritis,D009157: Myasthenia Gravis,D009220: Myositis,D012859: Sjogren's Syndrome…
